# No safe level of alcohol consumption for brain health: observational cohort study of 25,378 UK Biobank participants

**DOI:** 10.1101/2021.05.10.21256931

**Authors:** Anya Topiwala, Klaus P. Ebmeier, Thomas Maullin-Sapey, Thomas E. Nichols

## Abstract

**Objectives:** To estimate the relationship between moderate alcohol consumption and brain health, determining the threshold intake for harm and identifying whether population subgroups are at differential risk.

**Design:** Observational cohort study. Alcohol consumption was determined at baseline assessment visit using touchscreen questionnaire (2016-10). Multi-modal MRI brain and cognitive testing were performed subsequently (2014-20). Clinical data was extracted from linked Hospital Episode Statistics.

**Setting:** UK Biobank study. Brain imaging was performed on identical scanners with identical protocols at three UK centres (2014-20).

**Participants:** 25,378 participants (mean age 54.9±7.4 years).

**Main outcome measures:** Brain health as defined by structural and functional MRI brain measures.

**Results:** Alcohol consumption was negatively linearly associated with global brain grey matter volume (beta= -0.1, 95%CI= -0.11 to -0.09, p<2×10^−16^). The association with alcohol was stronger than other modifiable factor tested and robust to unobserved confounding. Widespread negative associations were observed with white matter microstructure (beta= -0.08, 95%CI= -0.09 to -0.06, p<2×10^−16^) and positive correlations with functional connectivity. Higher blood pressure and body mass index increased risk of alcohol-related harm (SBP*alcohol: beta= - 0.01, 95%CI = -0.02 to -0.004, p=0.005; BMI*alcohol: beta= -0.01, 95%CI = -0.02 to -0.002, p=0.02). Binging on alcohol had additive negative effects on brain structure on top of the absolute volume consumed (daily compared to never binging: beta= -0.19, 95%CI= -0.30 to -0.08, p<0.01). No evidence was found for differential effects of drinking wine, beer or spirits.

**Conclusions:** No safe dose of alcohol for the brain was found. Moderate consumption is associated with more widespread adverse effects on the brain than previously recognised. Individuals who binge drink or with high blood pressure and BMI may be more susceptible. Detrimental effects of drinking appear to be greater than other modifiable factors. Current ‘low risk’ drinking guidelines should be revisited to take account of brain effects.

**Funding:** AT is supported by a Wellcome Trust fellowship (216462/Z/19/Z). KPE is supported by the UK Medical Research Council (G1001354) and the European Commission (Horizon 2020 732592). This work was also supported by the Li Ka Shing Centre for Health Information and Discovery and NIH grant (TMS, TN: R01EB026859) and a Wellcome Trust award (TN: 100309/Z/12/Z).
