## Supplementary material for "No safe level of alcohol consumption for brain health: observational cohort study of 25,378 UK Biobank participants": ICD codes

### Sheet: Liver disease
Liver disease
ICD 10 codes
K70	Alcoholic liver disease
K70.0	Alcoholic fatty liver
K70.1	Alcoholic hepatitis
K70.2	Alcoholic fibrosis and sclerosis of liver
K70.3	Alcoholic cirrhosis of liver
K70.4	Alcoholic hepatic failure
K70.9	Alcoholic liver disease, unspecified
K71	Toxic liver disease
K71.0	Toxic liver disease with cholestasis
K71.1	Toxic liver disease with hepatic necrosis
K71.2	Toxic liver disease with acute hepatitis
K71.3	Toxic liver disease with chronic persistent hepatitis
K71.4	Toxic liver disease with chronic lobular hepatitis
K71.5	Toxic liver disease with chronic active hepatitis
K71.6	Toxic liver disease with hepatitis, not elsewhere classified
K71.7	Toxic liver disease with fibrosis and cirrhosis of liver
K71.8	Toxic liver disease with other disorders of liver
K71.9	Toxic liver disease, unspecified
K72	Hepatic failure, not elsewhere classified
K72.0	Acute and subacute hepatic failure
K72.1	Chronic hepatic failure
K72.9	Hepatic failure, unspecified
K73	Chronic hepatitis, not elsewhere classified
K73.0	Chronic persistent hepatitis, not elsewhere classified
K73.1	Chronic lobular hepatitis, not elsewhere classified
K73.2	Chronic active hepatitis, not elsewhere classified
K73.8	Other chronic hepatitis, not elsewhere classified
K73.9	Chronic hepatitis, unspecified
K74	Fibrosis and cirrhosis of liver
K74.0	Hepatic fibrosis
K74.1	Hepatic sclerosis
K74.2	Hepatic fibrosis with hepatic sclerosis
K74.3	Primary biliary cirrhosis
K74.4	Secondary biliary cirrhosis
K74.5	Biliary cirrhosis, unspecified
K74.6	Other and unspecified cirrhosis of liver
K75	Other inflammatory liver diseases
K75.0	Abscess of liver
K75.1	Phlebitis of portal vein
K75.2	Nonspecific reactive hepatitis
K75.3	Granulomatous hepatitis, not elsewhere classified
K75.4	Autoimmune hepatitis
K75.8	Other specified inflammatory liver diseases
K75.9	Inflammatory liver disease, unspecified
K76	Other diseases of liver
K76.0	Fatty (change of) liver, not elsewhere classified
K76.1	Chronic passive congestion of liver
K76.2	Central haemorrhagic necrosis of liver
K76.3	Infarction of liver
K76.4	Peliosis hepatis
K76.5	Hepatic veno-occlusive disease
K76.6	Portal hypertension
K76.7	Hepatorenal syndrome
K76.8	Other specified diseases of liver
K76.9	Liver disease, unspecified
K77	Liver disorders in diseases classified elsewhere
K77.0	Liver disorders in infectious and parasitic diseases classified elsewhere
K77.8	Liver disorders in other diseases classified elsewhere
ICD 9 codes
570	Acute/subacute necrosis of liver
571	Alcoholic fatty liver
571.1	Acute alcoholic hepatitis
571.2	Alcoholic cirrhosis of liver
571.3	Alcoholic liver damage, unspecified
571.4	Chronic hepatitis
571.4	Chronic hepatitis, unspecified
571.42	Chronic persistent hepatitis
571.43	Autoimmune hepatitis
571.49	Other chronic hepatitis
571.5	Cirrhosis of liver without mention alcohol
571.6	Biliary cirrhosis
571.8	Other chronic nonalcoholic liver disease
571.9	Unspecified chronic liver disease without mention alcohol
572	Abscess of liver
572.1	Portal pyemia
572.2	Hepatic encephalopathy
572.3	Portal hypertension
572.8	Other sequalae of chronic liver disease
573	Other disorders of liver
573.3	Hepatitis, unspecified
N=99 with >1 code

### Sheet: Heart disease
Heart disease
ICD 10 codes
I50	Heart failure
I50.0	Congestive heart failure
I50.1	Left ventricular failure
I50.9	Heart failure, unspecified
I01	Rheumatic fever with heart involvement
I01.0	Acute rheumatic pericarditis
I01.1	Acute rheumatic endocarditis
I01.2	Acute rheumatic myocarditis
I01.8	Other acute rheumatic heart disease
I01.9	Acute rheumatic heart disease, unspecified
I02	Rheumatic chorea
I02.0	Rheumatic chorea with heart involvement
I02.9	Rheumatic chorea without heart involvement
I05	Rheumatic mitral valve diseases
I05.0	Mitral stenosis
I05.1	Rheumatic mitral insufficiency
I05.2	Mitral stenosis with insufficiency
I05.8	Other mitral valve diseases
I05.9	Mitral valve disease, unspecified
I06	Rheumatic aortic valve diseases
I06.0	Rheumatic aortic stenosis
I06.1	Rheumatic aortic insufficiency
I06.2	Rheumatic aortic stenosis with insufficiency
I06.8	Other rheumatic aortic valve diseases
I06.9	Rheumatic aortic valve disease, unspecified
I07	Rheumatic tricuspid valve diseases
I07.0	Tricuspid stenosis
I07.1	Tricuspid insufficiency
I07.2	Tricuspid stenosis with insufficiency
I07.8	Other tricuspid valve diseases
I07.9	Tricuspid valve disease, unspecified
I08	Multiple valve diseases
I08.0	Disorders of both mitral and aortic valves
I08.1	Disorders of both mitral and tricuspid valves
I08.2	Disorders of both aortic and tricuspid valves
I08.3	Combined disorders of mitral, aortic and tricuspid valves
I08.8	Other multiple valve diseases
I08.9	Multiple valve disease, unspecified
I09	Other rheumatic heart diseases
I09.0	Rheumatic myocarditis
I09.1	Rheumatic diseases of endocardium, valve unspecified
I09.2	Chronic rheumatic pericarditis
I09.8	Other specified rheumatic heart diseases
I09.9	Rheumatic heart disease, unspecified
I10	Essential (primary) hypertension
I11	Hypertensive heart disease
I11.0	Hypertensive heart disease with (congestive) heart failure
I11.9	Hypertensive heart disease without (congestive) heart failure
I12	Hypertensive renal disease
I12.0	Hypertensive renal disease with renal failure
I12.9	Hypertensive renal disease without renal failure
I13	Hypertensive heart and renal disease
I13.0	Hypertensive heart and renal disease with (congestive) heart failure
I13.1	Hypertensive heart and renal disease with renal failure
I13.2	Hypertensive heart and renal disease with both (congestive) heart failure and renal failure
I13.9	Hypertensive heart and renal disease, unspecified
I15	Secondary hypertension
I15.0	Renovascular hypertension
I15.1	Hypertension secondary to other renal disorders
I15.2	Hypertension secondary to endocrine disorders
I15.8	Other secondary hypertension
I15.9	Secondary hypertension, unspecified
I20	Angina pectoris
I20.0	Unstable angina
I20.1	Angina pectoris with documented spasm
I20.8	Other forms of angina pectoris
I20.9	Angina pectoris, unspecified
I21	Acute myocardial infarction
I21.0	Acute transmural myocardial infarction of anterior wall
I21.1	Acute transmural myocardial infarction of inferior wall
I21.2	Acute transmural myocardial infarction of other sites
I21.3	Acute transmural myocardial infarction of unspecified site
I21.4	Acute subendocardial myocardial infarction
I21.9	Acute myocardial infarction, unspecified
I22	Subsequent myocardial infarction
I22.0	Subsequent myocardial infarction of anterior wall
I22.1	Subsequent myocardial infarction of inferior wall
I22.8	Subsequent myocardial infarction of other sites
I22.9	Subsequent myocardial infarction of unspecified site
I23	Certain current complications following acute myocardial infarction
I23.0	Haemopericardium as current complication following acute myocardial infarction
I23.1	Atrial septal defect as current complication following acute myocardial infarction
I23.2	Ventricular septal defect as current complication following acute myocardial infarction
I23.3	Rupture of cardiac wall without haemopericardium as current complication following acute myocardial infarction
I23.4	Rupture of chordae tendineae as current complication following acute myocardial infarction
I23.5	Rupture of papillary muscle as current complication following acute myocardial infarction
I23.6	Thrombosis of atrium, auricular appendage, and ventricle as current complications following acute myocardial infarction
I23.8	Other current complications following acute myocardial infarction
I24	Other acute ischaemic heart diseases
I24.0	Coronary thrombosis not resulting in myocardial infarction
I24.1	Dressler syndrome
I24.8	Other forms of acute ischaemic heart disease
I24.9	Acute ischaemic heart disease, unspecified
I25	Chronic ischaemic heart disease
I25.0	Atherosclerotic cardiovascular disease, so described
I25.1	Atherosclerotic heart disease
I25.2	Old myocardial infarction
I25.3	Aneurysm of heart
I25.4	Coronary artery aneurysm and dissection
I25.5	Ischaemic cardiomyopathy
I25.6	Silent myocardial ischaemia
I25.8	Other forms of chronic ischaemic heart disease
I25.9	Chronic ischaemic heart disease, unspecified
I30	Acute pericarditis
I30.0	Acute nonspecific idiopathic pericarditis
I30.1	Infective pericarditis
I30.8	Other forms of acute pericarditis
I30.9	Acute pericarditis, unspecified
I31	Other diseases of pericardium
I31.0	Chronic adhesive pericarditis
I31.1	Chronic constrictive pericarditis
I31.2	Haemopericardium, not elsewhere classified
I31.3	Pericardial effusion (noninflammatory)
I31.8	Other specified diseases of pericardium
I31.9	Disease of pericardium, unspecified
I32	Pericarditis in diseases classified elsewhere
I32.0	Pericarditis in bacterial diseases classified elsewhere
I32.1	Pericarditis in other infectious and parasitic diseases classified elsewhere
I32.8	Pericarditis in other diseases classified elsewhere
I33	Acute and subacute endocarditis
I33.0	Acute and subacute infective endocarditis
I33.9	Acute endocarditis, unspecified
I34	Nonrheumatic mitral valve disorders
I34.0	Mitral (valve) insufficiency
I34.1	Mitral (valve) prolapse
I34.2	Nonrheumatic mitral (valve) stenosis
I34.8	Other nonrheumatic mitral valve disorders
I34.9	Nonrheumatic mitral valve disorder, unspecified
I35	Nonrheumatic aortic valve disorders
I35.0	Aortic (valve) stenosis
I35.1	Aortic (valve) insufficiency
I35.2	Aortic (valve) stenosis with insufficiency
I35.8	Other aortic valve disorders
I35.9	Aortic valve disorder, unspecified
I36	Nonrheumatic tricuspid valve disorders
I36.0	Nonrheumatic tricuspid (valve) stenosis
I36.1	Nonrheumatic tricuspid (valve) insufficiency
I36.2	Nonrheumatic tricuspid (valve) stenosis with insufficiency
I36.8	Other nonrheumatic tricuspid valve disorders
I36.9	Nonrheumatic tricuspid valve disorder, unspecified
I37	Pulmonary valve disorders
I37.0	Pulmonary valve stenosis
I37.1	Pulmonary valve insufficiency
I37.2	Pulmonary valve stenosis with insufficiency
I37.8	Other pulmonary valve disorders
I37.9	Pulmonary valve disorder, unspecified
I38	Endocarditis, valve unspecified
I39	Endocarditis and heart valve disorders in diseases classified elsewhere
I39.0	Mitral valve disorders in diseases classified elsewhere
I39.1	Aortic valve disorders in diseases classified elsewhere
I39.2	Tricuspid valve disorders in diseases classified elsewhere
I39.3	Pulmonary valve disorders in diseases classified elsewhere
I39.4	Multiple valve disorders in diseases classified elsewhere
I39.8	Endocarditis, valve unspecified, in diseases classified elsewhere
I40	Acute myocarditis
I40.0	Infective myocarditis
I40.1	Isolated myocarditis
I40.8	Other acute myocarditis
I40.9	Acute myocarditis, unspecified
I41	Myocarditis in diseases classified elsewhere
I41.0	Myocarditis in bacterial diseases classified elsewhere
I41.1	Myocarditis in viral diseases classified elsewhere
I41.2	Myocarditis in other infectious and parasitic diseases classified elsewhere
I41.8	Myocarditis in other diseases classified elsewhere
I42	Cardiomyopathy
I42.0	Dilated cardiomyopathy
I42.1	Obstructive hypertrophic cardiomyopathy
I42.2	Other hypertrophic cardiomyopathy
I42.3	Endomyocardial (eosinophilic) disease
I42.4	Endocardial fibroelastosis
I42.5	Other restrictive cardiomyopathy
I42.6	Alcoholic cardiomyopathy
I42.7	Cardiomyopathy due to drugs and other external agents
I42.8	Other cardiomyopathies
I42.9	Cardiomyopathy, unspecified
I43	Cardiomyopathy in diseases classified elsewhere
I43.0	Cardiomyopathy in infectious and parasitic diseases classified elsewhere
I43.1	Cardiomyopathy in metabolic diseases
I43.2	Cardiomyopathy in nutritional diseases
I43.8	Cardiomyopathy in other diseases classified elsewhere
I44	Atrioventricular and left bundle-branch block
I44.0	Atrioventricular block, first degree
I44.1	Atrioventricular block, second degree
I44.2	Atrioventricular block, complete
I44.3	Other and unspecified atrioventricular block
I44.4	Left anterior fascicular block
I44.5	Left posterior fascicular block
I44.6	Other and unspecified fascicular block
I44.7	Left bundle-branch block, unspecified
I45	Other conduction disorders
I45.0	Right fascicular block
I45.1	Other and unspecified right bundle-branch block
I45.2	Bifascicular block
I45.3	Trifascicular block
I45.4	Nonspecific intraventricular block
I45.5	Other specified heart block
I45.6	Pre-excitation syndrome
I45.8	Other specified conduction disorders
I45.9	Conduction disorder, unspecified
I46	Cardiac arrest
I46.0	Cardiac arrest with successful resuscitation
I46.1	Sudden cardiac death, so described
I46.9	Cardiac arrest, unspecified
I47	Paroxysmal tachycardia
I47.0	Re-entry ventricular arrhythmia
I47.1	Supraventricular tachycardia
I47.2	Ventricular tachycardia
I47.9	Paroxysmal tachycardia, unspecified
I48	Atrial fibrillation and flutter
I48.0	Paroxysmal atrial fibrillation
I48.1	Persistent atrial fibrillation
I48.2	Chronic atrial fibrillation
I48.3	Typical atrial flutter
I48.4	Atypical atrial flutter
I48.9	Atrial fibrillation and atrial flutter, unspecified
I49	Other cardiac arrhythmias
I49.0	Ventricular fibrillation and flutter
I49.1	Atrial premature depolarization
I49.2	Junctional premature depolarization
I49.3	Ventricular premature depolarization
I49.4	Other and unspecified premature depolarization
I49.5	Sick sinus syndrome
I49.8	Other specified cardiac arrhythmias
I49.9	Cardiac arrhythmia, unspecified
I50	Heart failure
I50.0	Congestive heart failure
I50.1	Left ventricular failure
ICD 9 codes
394	Diseases of mitral valve
395	Diseases of aortic valve
396	Disease of mitral and aortic valve
410	Myocardial infarction, acute, anterolateral
410.1	Myocardial infarction, acute, anterior
410.11	Myocardial infarction, acute, anterior, initial
410.91	Myocardial infarction, acute, unspecified
412	Old myocardial infarction
413.9	Angina pectoris
414.01	ASHD coronary artery
414	ASHD unspecified
414.4	Coronary atheroscelerosis
414.9	Chronic ischaemic heart disease
424	Other diseases of endocardium
425	Cardiomyopathy
425.1	Hypertrophic cardiomyopathy
425.5	Alcoholic cardiomyopathy
427.31	Atrial fibrillation
427.32	Atrial flutter
427.5	Cardiac arrest
428	Congestive heart failure
428.9	Unspecified heart failure
429	Myocarditis
429.2	Cardiovascular disease unspecified
N=1724 with >1 code

### Sheet: Depressive disorder
Depressive disorder
ICD 10 codes
F32.1	Moderate depressive episode
F32.2	Severe depressive episode without psychotic symptoms
F32.3	Severe depressive episode with psychotic symptoms
F33.1	Recurrent depressive disorder, current episode moderate
F33.2	Recurrent depressive disorder, current episode severe without psychotic symptoms
F33.3	Recurrent depressive disorder, current episode severe with psychotic symptoms
F33.4	Recurrent depressive disorder, currently in remission
F33.9	Recurrent depressive disorder, unspecified
ICD 9 codes
296.22	Major depressive disorder, single episode – moderate
296.23	Major depressive disorder, single episode – severe, without mention of psychotic behavior
296.3	Major depressive disorder, recurrent episode – unspecified
296.32	Major depressive disorder, recurrent episode – moderate
296.33	Major depressive disorder, recurrent episode – severe, without mention of psychotic behavior
N=32 with >1 code

### Sheet: Alcohol dependence
Alcohol dependence
ICD 10 codes
F10.20	Alcohol dependence, uncomplicated
F10.21	Alcohol dependence, in remission
F10.22	Alcohol dependence with intoxication
F10.23	Alcohol dependence with withdrawal
F10.24	Alcohol dependence with alcohol-induced mood disorder
F10.25	Alcohol dependence with alcohol-induced psychotic disorder
F10.26	Alcohol dependence with alcohol-induced persisting amnestic disorder
F10.27	Alcohol dependence with alcohol-induced persisting dementia
F10.28	Alcohol dependence with other alcohol-induced disorders
F10.29	Alcohol dependence with unspecified alcohol-induced disorder
ICD 9 codes
303	Alcohol dependence syndrome
303.01	Acute alcoholic intoxication in alcoholism, continuous
303.02	Acute alcoholic intoxication in alcoholism, episodic
303.03	Acute alcoholic intoxication in alcoholism, in remision
303.9	Other and unspecified alcohol dependence
303.91	Other and unspecified alcohol dependence, continuous
303.92	Other and unspecified alcohol dependence, episodic
303.93	Other and unspecified alcohol dependence, in remission
N=31 with >1 code
